# Quantitative deep motor phenotyping of 102 people with *SCN2A, KCNQ2, CSNK2A1, CACNA1A* or *SCN8A*-related disorders

**DOI:** 10.64898/2026.11.03.26365785

**Authors:** Sunanjay Bajaj, Tobias Brünger, Mariana Fauteux, Roshirl Fracisco, Manuela Ochoa-Urrea, Chandler Sargent, Alison Merket, Anu Cherukara, Emile Moura, Althea Smith, Ludovica Montanucci, Suyeon Kim, Costin Leu, Christiane Hsu, Gary Taylor, Vanessa Kasto, Walid Fazeli, Jaehyung Lim, M. Scott Perry, Sarah M.L. Wilson, Sara E. McMahan, Shelley S. Varnado, Samden D. Lhatoo, Gretchen Von Allmen, Leah Schust Myers, Shawn Egan, Brooke Babineau, Scotty Sims, Kacie Craig, Lisa Manaster, Shira Johnson, Pangkong Fox, Jennifer Sills, Gabrielle Rushing, Ingrid E. Scheffer, Nivedita Thakur, Dennis Lal

**Author notes:** Equal contribution (Sunanjay Bajaj, Tobias Brünger).

## Abstract

**Background and Objectives:** Motor dysfunction is a major contributor to disability in pediatric-onset monogenic neurodevelopmental disorders (NDDs), yet systematic quantifications of motor phenotypes across development using validated clinical scales remain underdeveloped. Existing studies have classified motor phenotypes rather than quantified domain-specific severity, limiting their use as outcome measures in clinical trials. Here, we systematically quantify motor dysfunction using established clinical rating scales to explore their utility as motor endpoints.

**Methods:** In this cross-sectional observational study, 102 individuals with NDDs (0.5-38 years) secondary to pathogenic or likely pathogenic variants in five genes (*SCN2A, KCNQ2, CSNK2A1, CACNA1A, SCN8A*) and 31 unaffected sibling controls underwent standardized motor assessments using the Scale for Assessment and Rating of Ataxia, Burke-Fahn-Marsden Dystonia Scale, and the Modified Ashworth Scale. Regional and functional categorization of parameters enabled differentiated interpretation. Gene-specific patterns were evaluated using z-score standardization across the pooled affected cohort, with gene-level averaging and nonparametric bootstrap-derived 95% confidence intervals.

**Results:** Dysfunction was present in individuals with NDDs across speech (90%), coordination (87%), dystonia (83.3%), gross motor (82.4%) and spasticity (42.2%), with minimal impairment in controls (0-12.9%). We observed substantial heterogeneity across motor domains and subdomains; ataxic dysarthria had the highest score distribution (median 0.83 [IQR, 0.17-1.0]), whereas spasticity showed near-floor scores. Individuals with *SCN2A* variants demonstrated higher mean z-scores across multiple subdomains than other genes, with more consistent deviations observed in coordination and speech domains (Coordination: mean z = 0.29, 95% CI 0.03-0.54; Speech: mean z = 0.3, 95% CI 0.03-0.57), whereas domain-specific or less pronounced patterns were observed in other genes. The ataxia and dystonia scales demonstrated low floor and ceiling effects.

**Discussion:** Using three clinical scales across a broad developmental and functional range, our study moves motor phenotyping in monogenic NDDs from categorical description toward quantitative, domain-resolved severity assessment. Exploratory analysis indicates marked heterogeneity in severity profiles across genes, most notably in *SCN2A*, suggesting potential selective motor vulnerability. These findings provide evidence for the feasibility of motor phenotyping and provide preliminary, cross-sectional benchmark severity distributions. Subsequent longitudinal validation and validation in larger, longitudinal, and variant-stratified cohorts will enable natural history studies and future therapeutic trials alongside seizure outcomes.
