## Supplementary material for "Quantitative deep motor phenotyping of 102 people with *SCN2A, KCNQ2, CSNK2A1, CACNA1A* or *SCN8A*-related disorders": Table S3

Gene	parameter_domain	n	mean_z	ci_lower	ci_upper	mean_ci
CACNA1A	Atax_Coord	8	-0.242810465	-0.75980905	0.329342713	-0.24 (-0.76 to 0.33)
CACNA1A	Atax_Gross	8	0.198955068	-0.466567216	0.897901233	0.20 (-0.47 to 0.90)
CACNA1A	Atax_Speech	8	-0.071602098	-0.744243705	0.652781171	-0.07 (-0.74 to 0.65)
CACNA1A	Dys_Axial	8	-0.356826533	-0.633506767	0.038430944	-0.36 (-0.63 to 0.04)
CACNA1A	Dys_Lower	8	-0.258235467	-0.565676753	0.096504477	-0.26 (-0.57 to 0.10)
CACNA1A	Dys_Orobuccal	8	-0.34700639	-0.490182906	-0.160876919	-0.35 (-0.49 to -0.16)
CACNA1A	Dys_Speech	8	-0.062815698	-0.650414511	0.573749683	-0.06 (-0.65 to 0.57)
CACNA1A	Dys_Upper	8	-0.282315217	-0.606124381	0.066402344	-0.28 (-0.61 to 0.07)
CACNA1A	Spas_Axial	8	-0.267998735	-0.267998735	-0.267998735	-0.27 (-0.27 to -0.27)
CACNA1A	Spas_Lower	8	-0.141144012	-0.338740141	0.118416617	-0.14 (-0.34 to 0.12)
CACNA1A	Spas_Upper	8	-0.386904827	-0.386904827	-0.386904827	-0.39 (-0.39 to -0.39)
CSNK2A1	Atax_Coord	20	-0.651058845	-0.895636565	-0.368072144	-0.65 (-0.90 to -0.37)
CSNK2A1	Atax_Gross	20	-0.594681211	-0.690060503	-0.497065899	-0.59 (-0.69 to -0.50)
CSNK2A1	Atax_Speech	19	-0.48281215	-0.85317352	-0.068878853	-0.48 (-0.85 to -0.07)
CSNK2A1	Dys_Axial	20	-0.224143458	-0.475414429	0.09164706	-0.22 (-0.48 to 0.09)
CSNK2A1	Dys_Lower	20	-0.405217013	-0.612975412	-0.093579414	-0.41 (-0.61 to -0.09)
CSNK2A1	Dys_Orobuccal	20	-0.062152737	-0.373073504	0.312036462	-0.06 (-0.37 to 0.31)
CSNK2A1	Dys_Speech	19	-0.508669183	-0.75607921	-0.220024152	-0.51 (-0.76 to -0.22)
CSNK2A1	Dys_Upper	20	-0.361992874	-0.566285552	-0.097599402	-0.36 (-0.57 to -0.10)
CSNK2A1	Spas_Axial	20	-0.00823863	-0.267998735	0.36226571	-0.01 (-0.27 to 0.36)
CSNK2A1	Spas_Lower	20	-0.221859062	-0.325828939	-0.099512464	-0.22 (-0.33 to -0.10)
CSNK2A1	Spas_Upper	20	-0.040642735	-0.234344187	0.1856656	-0.04 (-0.23 to 0.19)
KCNQ2	Atax_Coord	19	0.046858167	-0.346447692	0.435851198	0.05 (-0.35 to 0.44)
KCNQ2	Atax_Gross	20	0.055450326	-0.321136913	0.455996976	0.06 (-0.32 to 0.46)
KCNQ2	Atax_Speech	20	-0.102647095	-0.578670387	0.352679531	-0.10 (-0.58 to 0.35)
KCNQ2	Dys_Axial	20	-0.04594701	-0.415582166	0.396422327	-0.05 (-0.42 to 0.40)
KCNQ2	Dys_Lower	20	-0.035931769	-0.395401579	0.399215896	-0.04 (-0.40 to 0.40)
KCNQ2	Dys_Orobuccal	20	0.015026274	-0.37695969	0.479548263	0.02 (-0.38 to 0.48)
KCNQ2	Dys_Speech	19	0.274795901	-0.220024152	0.779924705	0.27 (-0.22 to 0.78)
KCNQ2	Dys_Upper	20	-0.137831906	-0.511473202	0.305494473	-0.14 (-0.51 to 0.31)
KCNQ2	Spas_Axial	20	-0.127533108	-0.267998735	0.153398147	-0.13 (-0.27 to 0.15)
KCNQ2	Spas_Lower	20	0.136637759	-0.318873948	0.792392	0.14 (-0.32 to 0.79)
KCNQ2	Spas_Upper	20	0.176345503	-0.278198114	0.756230534	0.18 (-0.28 to 0.76)
SCN2A	Atax_Coord	47	0.286437207	0.034465116	0.540873797	0.29 (0.03 to 0.54)
SCN2A	Atax_Gross	48	0.264952244	-0.015253834	0.574482792	0.26 (-0.02 to 0.57)
SCN2A	Atax_Speech	46	0.299588087	0.029631589	0.569544585	0.30 (0.03 to 0.57)
SCN2A	Dys_Axial	48	0.219146749	-0.063415353	0.536085119	0.22 (-0.06 to 0.54)
SCN2A	Dys_Lower	48	0.278001265	-0.041303589	0.616937938	0.28 (-0.04 to 0.62)
SCN2A	Dys_Orobuccal	48	0.133809744	-0.121503085	0.430437346	0.13 (-0.12 to 0.43)
SCN2A	Dys_Speech	47	0.186184508	-0.101468031	0.477900231	0.19 (-0.10 to 0.48)
SCN2A	Dys_Upper	48	0.336267659	0.029064093	0.668531792	0.34 (0.03 to 0.67)
SCN2A	Spas_Axial	48	0.069085309	-0.179274473	0.409731954	0.07 (-0.18 to 0.41)
SCN2A	Spas_Lower	48	0.077484957	-0.133741946	0.314836366	0.08 (-0.13 to 0.31)
SCN2A	Spas_Upper	48	0.050326418	-0.183357681	0.320585093	0.05 (-0.18 to 0.32)
SCN8A	Atax_Coord	6	-0.247761391	-0.78969804	0.363526824	-0.25 (-0.79 to 0.36)
SCN8A	Atax_Gross	6	-0.565627397	-0.71514095	-0.434232608	-0.57 (-0.72 to -0.43)
SCN8A	Atax_Speech	6	-0.330310409	-0.951210354	0.290589537	-0.33 (-0.95 to 0.29)
SCN8A	Dys_Axial	6	-0.377103727	-0.633506767	0.033141138	-0.38 (-0.63 to 0.03)
SCN8A	Dys_Lower	6	-0.409200228	-0.660274071	-0.156940711	-0.41 (-0.66 to -0.16)
SCN8A	Dys_Orobuccal	6	-0.450714557	-0.533135861	-0.285871948	-0.45 (-0.53 to -0.29)
SCN8A	Dys_Speech	6	-0.634092322	-0.993180485	-0.111782266	-0.63 (-0.99 to -0.11)
SCN8A	Dys_Upper	6	-0.647638376	-0.747271965	-0.514793591	-0.65 (-0.75 to -0.51)
SCN8A	Spas_Axial	6	0.257221636	-0.267998735	1.307662378	0.26 (-0.27 to 1.31)
SCN8A	Spas_Lower	6	-0.147616631	-0.357060056	0.27127022	-0.15 (-0.36 to 0.27)
SCN8A	Spas_Upper	6	-0.339080799	-0.386904827	-0.243432742	-0.34 (-0.39 to -0.24)
