## Supplementary material for "Quantitative deep motor phenotyping of 102 people with *SCN2A, KCNQ2, CSNK2A1, CACNA1A* or *SCN8A*-related disorders": Table S4

Analysis_Stage	Gene	Group	SCN2A_variant	AgeBin	Broad_Domain	Variable	Eligible_N	Analyzed_N	Missing_Excluded_N	Missing_Excluded_Percent
Binary phenotype prevalence	NA	Control	NA	NA	NA	Coordination_Deficit	31	31	0	0
Binary phenotype prevalence	NA	Control	NA	NA	NA	Dystonia	31	31	0	0
Binary phenotype prevalence	NA	Control	NA	NA	NA	Gross_Motor_Deficit	31	31	0	0
Binary phenotype prevalence	NA	Control	NA	NA	NA	Spasticity	31	31	0	0
Binary phenotype prevalence	NA	Control	NA	NA	NA	Speech_Deficit	31	30	1	3.2
Binary phenotype prevalence	NA	Patient	NA	NA	NA	Coordination_Deficit	102	100	2	2
Binary phenotype prevalence	NA	Patient	NA	NA	NA	Dystonia	102	102	0	0
Binary phenotype prevalence	NA	Patient	NA	NA	NA	Gross_Motor_Deficit	102	102	0	0
Binary phenotype prevalence	NA	Patient	NA	NA	NA	Spasticity	102	102	0	0
Binary phenotype prevalence	NA	Patient	NA	NA	NA	Speech_Deficit	102	100	2	2
Binary phenotype prevalence by gene	CACNA1A	NA	NA	NA	NA	Coordination_Deficit	8	8	0	0
Binary phenotype prevalence by gene	CACNA1A	NA	NA	NA	NA	Dystonia	8	8	0	0
Binary phenotype prevalence by gene	CACNA1A	NA	NA	NA	NA	Gross_Motor_Deficit	8	8	0	0
Binary phenotype prevalence by gene	CACNA1A	NA	NA	NA	NA	Spasticity	8	8	0	0
Binary phenotype prevalence by gene	CACNA1A	NA	NA	NA	NA	Speech_Deficit	8	8	0	0
Binary phenotype prevalence by gene	CSNK2A1	NA	NA	NA	NA	Coordination_Deficit	20	20	0	0
Binary phenotype prevalence by gene	CSNK2A1	NA	NA	NA	NA	Dystonia	20	20	0	0
Binary phenotype prevalence by gene	CSNK2A1	NA	NA	NA	NA	Gross_Motor_Deficit	20	20	0	0
Binary phenotype prevalence by gene	CSNK2A1	NA	NA	NA	NA	Spasticity	20	20	0	0
Binary phenotype prevalence by gene	CSNK2A1	NA	NA	NA	NA	Speech_Deficit	20	19	1	5
Binary phenotype prevalence by gene	Control	NA	NA	NA	NA	Coordination_Deficit	31	31	0	0
Binary phenotype prevalence by gene	Control	NA	NA	NA	NA	Dystonia	31	31	0	0
Binary phenotype prevalence by gene	Control	NA	NA	NA	NA	Gross_Motor_Deficit	31	31	0	0
Binary phenotype prevalence by gene	Control	NA	NA	NA	NA	Spasticity	31	31	0	0
Binary phenotype prevalence by gene	Control	NA	NA	NA	NA	Speech_Deficit	31	30	1	3.2
Binary phenotype prevalence by gene	KCNQ2	NA	NA	NA	NA	Coordination_Deficit	20	19	1	5
Binary phenotype prevalence by gene	KCNQ2	NA	NA	NA	NA	Dystonia	20	20	0	0
Binary phenotype prevalence by gene	KCNQ2	NA	NA	NA	NA	Gross_Motor_Deficit	20	20	0	0
Binary phenotype prevalence by gene	KCNQ2	NA	NA	NA	NA	Spasticity	20	20	0	0
Binary phenotype prevalence by gene	KCNQ2	NA	NA	NA	NA	Speech_Deficit	20	20	0	0
Binary phenotype prevalence by gene	SCN2A	NA	NA	NA	NA	Coordination_Deficit	48	47	1	2.1
Binary phenotype prevalence by gene	SCN2A	NA	NA	NA	NA	Dystonia	48	48	0	0
Binary phenotype prevalence by gene	SCN2A	NA	NA	NA	NA	Gross_Motor_Deficit	48	48	0	0
Binary phenotype prevalence by gene	SCN2A	NA	NA	NA	NA	Spasticity	48	48	0	0
Binary phenotype prevalence by gene	SCN2A	NA	NA	NA	NA	Speech_Deficit	48	47	1	2.1
Binary phenotype prevalence by gene	SCN8A	NA	NA	NA	NA	Coordination_Deficit	6	6	0	0
Binary phenotype prevalence by gene	SCN8A	NA	NA	NA	NA	Dystonia	6	6	0	0
Binary phenotype prevalence by gene	SCN8A	NA	NA	NA	NA	Gross_Motor_Deficit	6	6	0	0
Binary phenotype prevalence by gene	SCN8A	NA	NA	NA	NA	Spasticity	6	6	0	0
Binary phenotype prevalence by gene	SCN8A	NA	NA	NA	NA	Speech_Deficit	6	6	0	0
Composite motor domains	NA	NA	NA	NA	Ataxia	Atax_Coord	133	131	2	1.5
Composite motor domains	NA	NA	NA	NA	Ataxia	Atax_Gross	133	133	0	0
Composite motor domains	NA	NA	NA	NA	Ataxia	Atax_Speech	133	129	4	3
Composite motor domains	NA	NA	NA	NA	Dystonia	Dys_Axial	133	133	0	0
Composite motor domains	NA	NA	NA	NA	Dystonia	Dys_Lower	133	133	0	0
Composite motor domains	NA	NA	NA	NA	Dystonia	Dys_Orobuccal	133	133	0	0
Composite motor domains	NA	NA	NA	NA	Dystonia	Dys_Speech	133	129	4	3
Composite motor domains	NA	NA	NA	NA	Dystonia	Dys_Upper	133	133	0	0
Composite motor domains	NA	NA	NA	NA	Spasticity	Spas_Axial	133	133	0	0
Composite motor domains	NA	NA	NA	NA	Spasticity	Spas_Lower	133	133	0	0
Composite motor domains	NA	NA	NA	NA	Spasticity	Spas_Upper	133	133	0	0
Composite motor domains by gene	CACNA1A	NA	NA	NA	Ataxia	Atax_Coord	8	8	0	0
Composite motor domains by gene	CACNA1A	NA	NA	NA	Ataxia	Atax_Gross	8	8	0	0
Composite motor domains by gene	CACNA1A	NA	NA	NA	Ataxia	Atax_Speech	8	8	0	0
Composite motor domains by gene	CACNA1A	NA	NA	NA	Dystonia	Dys_Axial	8	8	0	0
Composite motor domains by gene	CACNA1A	NA	NA	NA	Dystonia	Dys_Lower	8	8	0	0
Composite motor domains by gene	CACNA1A	NA	NA	NA	Dystonia	Dys_Orobuccal	8	8	0	0
Composite motor domains by gene	CACNA1A	NA	NA	NA	Dystonia	Dys_Speech	8	8	0	0
Composite motor domains by gene	CACNA1A	NA	NA	NA	Dystonia	Dys_Upper	8	8	0	0
Composite motor domains by gene	CACNA1A	NA	NA	NA	Spasticity	Spas_Axial	8	8	0	0
Composite motor domains by gene	CACNA1A	NA	NA	NA	Spasticity	Spas_Lower	8	8	0	0
Composite motor domains by gene	CACNA1A	NA	NA	NA	Spasticity	Spas_Upper	8	8	0	0
Composite motor domains by gene	CSNK2A1	NA	NA	NA	Ataxia	Atax_Coord	20	20	0	0
Composite motor domains by gene	CSNK2A1	NA	NA	NA	Ataxia	Atax_Gross	20	20	0	0
Composite motor domains by gene	CSNK2A1	NA	NA	NA	Ataxia	Atax_Speech	20	19	1	5
Composite motor domains by gene	CSNK2A1	NA	NA	NA	Dystonia	Dys_Axial	20	20	0	0
Composite motor domains by gene	CSNK2A1	NA	NA	NA	Dystonia	Dys_Lower	20	20	0	0
Composite motor domains by gene	CSNK2A1	NA	NA	NA	Dystonia	Dys_Orobuccal	20	20	0	0
Composite motor domains by gene	CSNK2A1	NA	NA	NA	Dystonia	Dys_Speech	20	19	1	5
Composite motor domains by gene	CSNK2A1	NA	NA	NA	Dystonia	Dys_Upper	20	20	0	0
Composite motor domains by gene	CSNK2A1	NA	NA	NA	Spasticity	Spas_Axial	20	20	0	0
Composite motor domains by gene	CSNK2A1	NA	NA	NA	Spasticity	Spas_Lower	20	20	0	0
Composite motor domains by gene	CSNK2A1	NA	NA	NA	Spasticity	Spas_Upper	20	20	0	0
Composite motor domains by gene	Control	NA	NA	NA	Ataxia	Atax_Coord	31	31	0	0
Composite motor domains by gene	Control	NA	NA	NA	Ataxia	Atax_Gross	31	31	0	0
Composite motor domains by gene	Control	NA	NA	NA	Ataxia	Atax_Speech	31	30	1	3.2
Composite motor domains by gene	Control	NA	NA	NA	Dystonia	Dys_Axial	31	31	0	0
Composite motor domains by gene	Control	NA	NA	NA	Dystonia	Dys_Lower	31	31	0	0
Composite motor domains by gene	Control	NA	NA	NA	Dystonia	Dys_Orobuccal	31	31	0	0
Composite motor domains by gene	Control	NA	NA	NA	Dystonia	Dys_Speech	31	30	1	3.2
Composite motor domains by gene	Control	NA	NA	NA	Dystonia	Dys_Upper	31	31	0	0
Composite motor domains by gene	Control	NA	NA	NA	Spasticity	Spas_Axial	31	31	0	0
Composite motor domains by gene	Control	NA	NA	NA	Spasticity	Spas_Lower	31	31	0	0
Composite motor domains by gene	Control	NA	NA	NA	Spasticity	Spas_Upper	31	31	0	0
Composite motor domains by gene	KCNQ2	NA	NA	NA	Ataxia	Atax_Coord	20	19	1	5
Composite motor domains by gene	KCNQ2	NA	NA	NA	Ataxia	Atax_Gross	20	20	0	0
Composite motor domains by gene	KCNQ2	NA	NA	NA	Ataxia	Atax_Speech	20	20	0	0
Composite motor domains by gene	KCNQ2	NA	NA	NA	Dystonia	Dys_Axial	20	20	0	0
Composite motor domains by gene	KCNQ2	NA	NA	NA	Dystonia	Dys_Lower	20	20	0	0
Composite motor domains by gene	KCNQ2	NA	NA	NA	Dystonia	Dys_Orobuccal	20	20	0	0
Composite motor domains by gene	KCNQ2	NA	NA	NA	Dystonia	Dys_Speech	20	19	1	5
Composite motor domains by gene	KCNQ2	NA	NA	NA	Dystonia	Dys_Upper	20	20	0	0
Composite motor domains by gene	KCNQ2	NA	NA	NA	Spasticity	Spas_Axial	20	20	0	0
Composite motor domains by gene	KCNQ2	NA	NA	NA	Spasticity	Spas_Lower	20	20	0	0
Composite motor domains by gene	KCNQ2	NA	NA	NA	Spasticity	Spas_Upper	20	20	0	0
Composite motor domains by gene	SCN2A	NA	NA	NA	Ataxia	Atax_Coord	48	47	1	2.1
Composite motor domains by gene	SCN2A	NA	NA	NA	Ataxia	Atax_Gross	48	48	0	0
Composite motor domains by gene	SCN2A	NA	NA	NA	Ataxia	Atax_Speech	48	46	2	4.2
Composite motor domains by gene	SCN2A	NA	NA	NA	Dystonia	Dys_Axial	48	48	0	0
Composite motor domains by gene	SCN2A	NA	NA	NA	Dystonia	Dys_Lower	48	48	0	0
Composite motor domains by gene	SCN2A	NA	NA	NA	Dystonia	Dys_Orobuccal	48	48	0	0
Composite motor domains by gene	SCN2A	NA	NA	NA	Dystonia	Dys_Speech	48	47	1	2.1
Composite motor domains by gene	SCN2A	NA	NA	NA	Dystonia	Dys_Upper	48	48	0	0
Composite motor domains by gene	SCN2A	NA	NA	NA	Spasticity	Spas_Axial	48	48	0	0
Composite motor domains by gene	SCN2A	NA	NA	NA	Spasticity	Spas_Lower	48	48	0	0
Composite motor domains by gene	SCN2A	NA	NA	NA	Spasticity	Spas_Upper	48	48	0	0
Composite motor domains by gene	SCN8A	NA	NA	NA	Ataxia	Atax_Coord	6	6	0	0
Composite motor domains by gene	SCN8A	NA	NA	NA	Ataxia	Atax_Gross	6	6	0	0
Composite motor domains by gene	SCN8A	NA	NA	NA	Ataxia	Atax_Speech	6	6	0	0
Composite motor domains by gene	SCN8A	NA	NA	NA	Dystonia	Dys_Axial	6	6	0	0
Composite motor domains by gene	SCN8A	NA	NA	NA	Dystonia	Dys_Lower	6	6	0	0
Composite motor domains by gene	SCN8A	NA	NA	NA	Dystonia	Dys_Orobuccal	6	6	0	0
Composite motor domains by gene	SCN8A	NA	NA	NA	Dystonia	Dys_Speech	6	6	0	0
Composite motor domains by gene	SCN8A	NA	NA	NA	Dystonia	Dys_Upper	6	6	0	0
Composite motor domains by gene	SCN8A	NA	NA	NA	Spasticity	Spas_Axial	6	6	0	0
Composite motor domains by gene	SCN8A	NA	NA	NA	Spasticity	Spas_Lower	6	6	0	0
Composite motor domains by gene	SCN8A	NA	NA	NA	Spasticity	Spas_Upper	6	6	0	0
ICC paired item analysis	NA	NA	NA	NA	NA	Paired item ratings	1197	529	668	55.8
Original motor parameters	NA	NA	NA	NA	Ataxia	Atax_Fastalt	133	126	7	5.3
Original motor parameters	NA	NA	NA	NA	Ataxia	Atax_Fingerchase	133	131	2	1.5
Original motor parameters	NA	NA	NA	NA	Ataxia	Atax_Gait	133	131	2	1.5
Original motor parameters	NA	NA	NA	NA	Ataxia	Atax_Heelshin	133	126	7	5.3
Original motor parameters	NA	NA	NA	NA	Ataxia	Atax_Nosefinger	133	129	4	3
Original motor parameters	NA	NA	NA	NA	Ataxia	Atax_Sitting	133	133	0	0
Original motor parameters	NA	NA	NA	NA	Ataxia	Atax_Speech	133	129	4	3
Original motor parameters	NA	NA	NA	NA	Ataxia	Atax_Stance	133	133	0	0
Original motor parameters	NA	NA	NA	NA	Dystonia	Dys_Eyes	133	133	0	0
Original motor parameters	NA	NA	NA	NA	Dystonia	Dys_Larm	133	133	0	0
Original motor parameters	NA	NA	NA	NA	Dystonia	Dys_Lleg	133	133	0	0
Original motor parameters	NA	NA	NA	NA	Dystonia	Dys_Mouth	133	133	0	0
Original motor parameters	NA	NA	NA	NA	Dystonia	Dys_Neck	133	133	0	0
Original motor parameters	NA	NA	NA	NA	Dystonia	Dys_Rarm	133	133	0	0
Original motor parameters	NA	NA	NA	NA	Dystonia	Dys_Rleg	133	133	0	0
Original motor parameters	NA	NA	NA	NA	Dystonia	Dys_Speech	133	129	4	3
Original motor parameters	NA	NA	NA	NA	Dystonia	Dys_Trunk	133	133	0	0
Original motor parameters	NA	NA	NA	NA	Spasticity	Spas_LKnee_ex	133	133	0	0
Original motor parameters	NA	NA	NA	NA	Spasticity	Spas_Lelbow_Ex	133	133	0	0
Original motor parameters	NA	NA	NA	NA	Spasticity	Spas_Lelbow_Flex	133	133	0	0
Original motor parameters	NA	NA	NA	NA	Spasticity	Spas_Lhip_ex	133	133	0	0
Original motor parameters	NA	NA	NA	NA	Spasticity	Spas_Lhip_flex	133	133	0	0
Original motor parameters	NA	NA	NA	NA	Spasticity	Spas_Lknee_flex	133	133	0	0
Original motor parameters	NA	NA	NA	NA	Spasticity	Spas_Neck_Ex	133	133	0	0
Original motor parameters	NA	NA	NA	NA	Spasticity	Spas_Neck_Flex	133	133	0	0
Original motor parameters	NA	NA	NA	NA	Spasticity	Spas_Relbow_Ex	133	133	0	0
Original motor parameters	NA	NA	NA	NA	Spasticity	Spas_Relbow_Flex	133	132	1	0.8
Original motor parameters	NA	NA	NA	NA	Spasticity	Spas_Rhip_ex	133	133	0	0
Original motor parameters	NA	NA	NA	NA	Spasticity	Spas_Rhip_flex	133	133	0	0
Original motor parameters	NA	NA	NA	NA	Spasticity	Spas_Rknee_ex	133	133	0	0
Original motor parameters	NA	NA	NA	NA	Spasticity	Spas_Rknee_flex	133	133	0	0
Patient-referenced z-score analysis	CACNA1A	NA	NA	NA	Ataxia	Atax_Fastalt	8	8	0	0
Patient-referenced z-score analysis	CACNA1A	NA	NA	NA	Ataxia	Atax_Fingerchase	8	8	0	0
Patient-referenced z-score analysis	CACNA1A	NA	NA	NA	Ataxia	Atax_Gait	8	8	0	0
Patient-referenced z-score analysis	CACNA1A	NA	NA	NA	Ataxia	Atax_Heelshin	8	8	0	0
Patient-referenced z-score analysis	CACNA1A	NA	NA	NA	Ataxia	Atax_Nosefinger	8	8	0	0
Patient-referenced z-score analysis	CACNA1A	NA	NA	NA	Ataxia	Atax_Sitting	8	8	0	0
Patient-referenced z-score analysis	CACNA1A	NA	NA	NA	Ataxia	Atax_Speech	8	8	0	0
Patient-referenced z-score analysis	CACNA1A	NA	NA	NA	Ataxia	Atax_Stance	8	8	0	0
Patient-referenced z-score analysis	CACNA1A	NA	NA	NA	Dystonia	Dys_Eyes	8	8	0	0
Patient-referenced z-score analysis	CACNA1A	NA	NA	NA	Dystonia	Dys_Larm	8	8	0	0
Patient-referenced z-score analysis	CACNA1A	NA	NA	NA	Dystonia	Dys_Lleg	8	8	0	0
Patient-referenced z-score analysis	CACNA1A	NA	NA	NA	Dystonia	Dys_Mouth	8	8	0	0
Patient-referenced z-score analysis	CACNA1A	NA	NA	NA	Dystonia	Dys_Neck	8	8	0	0
Patient-referenced z-score analysis	CACNA1A	NA	NA	NA	Dystonia	Dys_Rarm	8	8	0	0
Patient-referenced z-score analysis	CACNA1A	NA	NA	NA	Dystonia	Dys_Rleg	8	8	0	0
Patient-referenced z-score analysis	CACNA1A	NA	NA	NA	Dystonia	Dys_Speech	8	8	0	0
Patient-referenced z-score analysis	CACNA1A	NA	NA	NA	Dystonia	Dys_Trunk	8	8	0	0
Patient-referenced z-score analysis	CACNA1A	NA	NA	NA	Spasticity	Spas_LKnee_ex	8	8	0	0
Patient-referenced z-score analysis	CACNA1A	NA	NA	NA	Spasticity	Spas_Lelbow_Ex	8	8	0	0
Patient-referenced z-score analysis	CACNA1A	NA	NA	NA	Spasticity	Spas_Lelbow_Flex	8	8	0	0
Patient-referenced z-score analysis	CACNA1A	NA	NA	NA	Spasticity	Spas_Lhip_ex	8	8	0	0
Patient-referenced z-score analysis	CACNA1A	NA	NA	NA	Spasticity	Spas_Lhip_flex	8	8	0	0
Patient-referenced z-score analysis	CACNA1A	NA	NA	NA	Spasticity	Spas_Lknee_flex	8	8	0	0
Patient-referenced z-score analysis	CACNA1A	NA	NA	NA	Spasticity	Spas_Neck_Ex	8	8	0	0
Patient-referenced z-score analysis	CACNA1A	NA	NA	NA	Spasticity	Spas_Neck_Flex	8	8	0	0
Patient-referenced z-score analysis	CACNA1A	NA	NA	NA	Spasticity	Spas_Relbow_Ex	8	8	0	0
Patient-referenced z-score analysis	CACNA1A	NA	NA	NA	Spasticity	Spas_Relbow_Flex	8	8	0	0
Patient-referenced z-score analysis	CACNA1A	NA	NA	NA	Spasticity	Spas_Rhip_ex	8	8	0	0
Patient-referenced z-score analysis	CACNA1A	NA	NA	NA	Spasticity	Spas_Rhip_flex	8	8	0	0
Patient-referenced z-score analysis	CACNA1A	NA	NA	NA	Spasticity	Spas_Rknee_ex	8	8	0	0
Patient-referenced z-score analysis	CACNA1A	NA	NA	NA	Spasticity	Spas_Rknee_flex	8	8	0	0
Patient-referenced z-score analysis	CSNK2A1	NA	NA	NA	Ataxia	Atax_Fastalt	20	18	2	10
Patient-referenced z-score analysis	CSNK2A1	NA	NA	NA	Ataxia	Atax_Fingerchase	20	20	0	0
Patient-referenced z-score analysis	CSNK2A1	NA	NA	NA	Ataxia	Atax_Gait	20	20	0	0
Patient-referenced z-score analysis	CSNK2A1	NA	NA	NA	Ataxia	Atax_Heelshin	20	18	2	10
Patient-referenced z-score analysis	CSNK2A1	NA	NA	NA	Ataxia	Atax_Nosefinger	20	19	1	5
Patient-referenced z-score analysis	CSNK2A1	NA	NA	NA	Ataxia	Atax_Sitting	20	20	0	0
Patient-referenced z-score analysis	CSNK2A1	NA	NA	NA	Ataxia	Atax_Speech	20	19	1	5
Patient-referenced z-score analysis	CSNK2A1	NA	NA	NA	Ataxia	Atax_Stance	20	20	0	0
Patient-referenced z-score analysis	CSNK2A1	NA	NA	NA	Dystonia	Dys_Eyes	20	20	0	0
Patient-referenced z-score analysis	CSNK2A1	NA	NA	NA	Dystonia	Dys_Larm	20	20	0	0
Patient-referenced z-score analysis	CSNK2A1	NA	NA	NA	Dystonia	Dys_Lleg	20	20	0	0
Patient-referenced z-score analysis	CSNK2A1	NA	NA	NA	Dystonia	Dys_Mouth	20	20	0	0
Patient-referenced z-score analysis	CSNK2A1	NA	NA	NA	Dystonia	Dys_Neck	20	20	0	0
Patient-referenced z-score analysis	CSNK2A1	NA	NA	NA	Dystonia	Dys_Rarm	20	20	0	0
Patient-referenced z-score analysis	CSNK2A1	NA	NA	NA	Dystonia	Dys_Rleg	20	20	0	0
Patient-referenced z-score analysis	CSNK2A1	NA	NA	NA	Dystonia	Dys_Speech	20	19	1	5
Patient-referenced z-score analysis	CSNK2A1	NA	NA	NA	Dystonia	Dys_Trunk	20	20	0	0
Patient-referenced z-score analysis	CSNK2A1	NA	NA	NA	Spasticity	Spas_LKnee_ex	20	20	0	0
Patient-referenced z-score analysis	CSNK2A1	NA	NA	NA	Spasticity	Spas_Lelbow_Ex	20	20	0	0
Patient-referenced z-score analysis	CSNK2A1	NA	NA	NA	Spasticity	Spas_Lelbow_Flex	20	20	0	0
Patient-referenced z-score analysis	CSNK2A1	NA	NA	NA	Spasticity	Spas_Lhip_ex	20	20	0	0
Patient-referenced z-score analysis	CSNK2A1	NA	NA	NA	Spasticity	Spas_Lhip_flex	20	20	0	0
Patient-referenced z-score analysis	CSNK2A1	NA	NA	NA	Spasticity	Spas_Lknee_flex	20	20	0	0
Patient-referenced z-score analysis	CSNK2A1	NA	NA	NA	Spasticity	Spas_Neck_Ex	20	20	0	0
Patient-referenced z-score analysis	CSNK2A1	NA	NA	NA	Spasticity	Spas_Neck_Flex	20	20	0	0
Patient-referenced z-score analysis	CSNK2A1	NA	NA	NA	Spasticity	Spas_Relbow_Ex	20	20	0	0
Patient-referenced z-score analysis	CSNK2A1	NA	NA	NA	Spasticity	Spas_Relbow_Flex	20	20	0	0
Patient-referenced z-score analysis	CSNK2A1	NA	NA	NA	Spasticity	Spas_Rhip_ex	20	20	0	0
Patient-referenced z-score analysis	CSNK2A1	NA	NA	NA	Spasticity	Spas_Rhip_flex	20	20	0	0
Patient-referenced z-score analysis	CSNK2A1	NA	NA	NA	Spasticity	Spas_Rknee_ex	20	20	0	0
Patient-referenced z-score analysis	CSNK2A1	NA	NA	NA	Spasticity	Spas_Rknee_flex	20	20	0	0
Patient-referenced z-score analysis	KCNQ2	NA	NA	NA	Ataxia	Atax_Fastalt	20	19	1	5
Patient-referenced z-score analysis	KCNQ2	NA	NA	NA	Ataxia	Atax_Fingerchase	20	19	1	5
Patient-referenced z-score analysis	KCNQ2	NA	NA	NA	Ataxia	Atax_Gait	20	19	1	5
Patient-referenced z-score analysis	KCNQ2	NA	NA	NA	Ataxia	Atax_Heelshin	20	19	1	5
Patient-referenced z-score analysis	KCNQ2	NA	NA	NA	Ataxia	Atax_Nosefinger	20	19	1	5
Patient-referenced z-score analysis	KCNQ2	NA	NA	NA	Ataxia	Atax_Sitting	20	20	0	0
Patient-referenced z-score analysis	KCNQ2	NA	NA	NA	Ataxia	Atax_Speech	20	20	0	0
Patient-referenced z-score analysis	KCNQ2	NA	NA	NA	Ataxia	Atax_Stance	20	20	0	0
Patient-referenced z-score analysis	KCNQ2	NA	NA	NA	Dystonia	Dys_Eyes	20	20	0	0
Patient-referenced z-score analysis	KCNQ2	NA	NA	NA	Dystonia	Dys_Larm	20	20	0	0
Patient-referenced z-score analysis	KCNQ2	NA	NA	NA	Dystonia	Dys_Lleg	20	20	0	0
Patient-referenced z-score analysis	KCNQ2	NA	NA	NA	Dystonia	Dys_Mouth	20	20	0	0
Patient-referenced z-score analysis	KCNQ2	NA	NA	NA	Dystonia	Dys_Neck	20	20	0	0
Patient-referenced z-score analysis	KCNQ2	NA	NA	NA	Dystonia	Dys_Rarm	20	20	0	0
Patient-referenced z-score analysis	KCNQ2	NA	NA	NA	Dystonia	Dys_Rleg	20	20	0	0
Patient-referenced z-score analysis	KCNQ2	NA	NA	NA	Dystonia	Dys_Speech	20	19	1	5
Patient-referenced z-score analysis	KCNQ2	NA	NA	NA	Dystonia	Dys_Trunk	20	20	0	0
Patient-referenced z-score analysis	KCNQ2	NA	NA	NA	Spasticity	Spas_LKnee_ex	20	20	0	0
Patient-referenced z-score analysis	KCNQ2	NA	NA	NA	Spasticity	Spas_Lelbow_Ex	20	20	0	0
Patient-referenced z-score analysis	KCNQ2	NA	NA	NA	Spasticity	Spas_Lelbow_Flex	20	20	0	0
Patient-referenced z-score analysis	KCNQ2	NA	NA	NA	Spasticity	Spas_Lhip_ex	20	20	0	0
Patient-referenced z-score analysis	KCNQ2	NA	NA	NA	Spasticity	Spas_Lhip_flex	20	20	0	0
Patient-referenced z-score analysis	KCNQ2	NA	NA	NA	Spasticity	Spas_Lknee_flex	20	20	0	0
Patient-referenced z-score analysis	KCNQ2	NA	NA	NA	Spasticity	Spas_Neck_Ex	20	20	0	0
Patient-referenced z-score analysis	KCNQ2	NA	NA	NA	Spasticity	Spas_Neck_Flex	20	20	0	0
Patient-referenced z-score analysis	KCNQ2	NA	NA	NA	Spasticity	Spas_Relbow_Ex	20	20	0	0
Patient-referenced z-score analysis	KCNQ2	NA	NA	NA	Spasticity	Spas_Relbow_Flex	20	20	0	0
Patient-referenced z-score analysis	KCNQ2	NA	NA	NA	Spasticity	Spas_Rhip_ex	20	20	0	0
Patient-referenced z-score analysis	KCNQ2	NA	NA	NA	Spasticity	Spas_Rhip_flex	20	20	0	0
Patient-referenced z-score analysis	KCNQ2	NA	NA	NA	Spasticity	Spas_Rknee_ex	20	20	0	0
Patient-referenced z-score analysis	KCNQ2	NA	NA	NA	Spasticity	Spas_Rknee_flex	20	20	0	0
Patient-referenced z-score analysis	SCN2A	NA	NA	NA	Ataxia	Atax_Fastalt	48	45	3	6.2
Patient-referenced z-score analysis	SCN2A	NA	NA	NA	Ataxia	Atax_Fingerchase	48	47	1	2.1
Patient-referenced z-score analysis	SCN2A	NA	NA	NA	Ataxia	Atax_Gait	48	47	1	2.1
Patient-referenced z-score analysis	SCN2A	NA	NA	NA	Ataxia	Atax_Heelshin	48	45	3	6.2
Patient-referenced z-score analysis	SCN2A	NA	NA	NA	Ataxia	Atax_Nosefinger	48	46	2	4.2
Patient-referenced z-score analysis	SCN2A	NA	NA	NA	Ataxia	Atax_Sitting	48	48	0	0
Patient-referenced z-score analysis	SCN2A	NA	NA	NA	Ataxia	Atax_Speech	48	46	2	4.2
Patient-referenced z-score analysis	SCN2A	NA	NA	NA	Ataxia	Atax_Stance	48	48	0	0
Patient-referenced z-score analysis	SCN2A	NA	NA	NA	Dystonia	Dys_Eyes	48	48	0	0
Patient-referenced z-score analysis	SCN2A	NA	NA	NA	Dystonia	Dys_Larm	48	48	0	0
Patient-referenced z-score analysis	SCN2A	NA	NA	NA	Dystonia	Dys_Lleg	48	48	0	0
Patient-referenced z-score analysis	SCN2A	NA	NA	NA	Dystonia	Dys_Mouth	48	48	0	0
Patient-referenced z-score analysis	SCN2A	NA	NA	NA	Dystonia	Dys_Neck	48	48	0	0
Patient-referenced z-score analysis	SCN2A	NA	NA	NA	Dystonia	Dys_Rarm	48	48	0	0
Patient-referenced z-score analysis	SCN2A	NA	NA	NA	Dystonia	Dys_Rleg	48	48	0	0
Patient-referenced z-score analysis	SCN2A	NA	NA	NA	Dystonia	Dys_Speech	48	47	1	2.1
Patient-referenced z-score analysis	SCN2A	NA	NA	NA	Dystonia	Dys_Trunk	48	48	0	0
Patient-referenced z-score analysis	SCN2A	NA	NA	NA	Spasticity	Spas_LKnee_ex	48	48	0	0
Patient-referenced z-score analysis	SCN2A	NA	NA	NA	Spasticity	Spas_Lelbow_Ex	48	48	0	0
Patient-referenced z-score analysis	SCN2A	NA	NA	NA	Spasticity	Spas_Lelbow_Flex	48	48	0	0
Patient-referenced z-score analysis	SCN2A	NA	NA	NA	Spasticity	Spas_Lhip_ex	48	48	0	0
Patient-referenced z-score analysis	SCN2A	NA	NA	NA	Spasticity	Spas_Lhip_flex	48	48	0	0
Patient-referenced z-score analysis	SCN2A	NA	NA	NA	Spasticity	Spas_Lknee_flex	48	48	0	0
Patient-referenced z-score analysis	SCN2A	NA	NA	NA	Spasticity	Spas_Neck_Ex	48	48	0	0
Patient-referenced z-score analysis	SCN2A	NA	NA	NA	Spasticity	Spas_Neck_Flex	48	48	0	0
Patient-referenced z-score analysis	SCN2A	NA	NA	NA	Spasticity	Spas_Relbow_Ex	48	48	0	0
Patient-referenced z-score analysis	SCN2A	NA	NA	NA	Spasticity	Spas_Relbow_Flex	48	48	0	0
Patient-referenced z-score analysis	SCN2A	NA	NA	NA	Spasticity	Spas_Rhip_ex	48	48	0	0
Patient-referenced z-score analysis	SCN2A	NA	NA	NA	Spasticity	Spas_Rhip_flex	48	48	0	0
Patient-referenced z-score analysis	SCN2A	NA	NA	NA	Spasticity	Spas_Rknee_ex	48	48	0	0
Patient-referenced z-score analysis	SCN2A	NA	NA	NA	Spasticity	Spas_Rknee_flex	48	48	0	0
Patient-referenced z-score analysis	SCN8A	NA	NA	NA	Ataxia	Atax_Fastalt	6	6	0	0
Patient-referenced z-score analysis	SCN8A	NA	NA	NA	Ataxia	Atax_Fingerchase	6	6	0	0
Patient-referenced z-score analysis	SCN8A	NA	NA	NA	Ataxia	Atax_Gait	6	6	0	0
Patient-referenced z-score analysis	SCN8A	NA	NA	NA	Ataxia	Atax_Heelshin	6	6	0	0
Patient-referenced z-score analysis	SCN8A	NA	NA	NA	Ataxia	Atax_Nosefinger	6	6	0	0
Patient-referenced z-score analysis	SCN8A	NA	NA	NA	Ataxia	Atax_Sitting	6	6	0	0
Patient-referenced z-score analysis	SCN8A	NA	NA	NA	Ataxia	Atax_Speech	6	6	0	0
Patient-referenced z-score analysis	SCN8A	NA	NA	NA	Ataxia	Atax_Stance	6	6	0	0
Patient-referenced z-score analysis	SCN8A	NA	NA	NA	Dystonia	Dys_Eyes	6	6	0	0
Patient-referenced z-score analysis	SCN8A	NA	NA	NA	Dystonia	Dys_Larm	6	6	0	0
Patient-referenced z-score analysis	SCN8A	NA	NA	NA	Dystonia	Dys_Lleg	6	6	0	0
Patient-referenced z-score analysis	SCN8A	NA	NA	NA	Dystonia	Dys_Mouth	6	6	0	0
Patient-referenced z-score analysis	SCN8A	NA	NA	NA	Dystonia	Dys_Neck	6	6	0	0
Patient-referenced z-score analysis	SCN8A	NA	NA	NA	Dystonia	Dys_Rarm	6	6	0	0
Patient-referenced z-score analysis	SCN8A	NA	NA	NA	Dystonia	Dys_Rleg	6	6	0	0
Patient-referenced z-score analysis	SCN8A	NA	NA	NA	Dystonia	Dys_Speech	6	6	0	0
Patient-referenced z-score analysis	SCN8A	NA	NA	NA	Dystonia	Dys_Trunk	6	6	0	0
Patient-referenced z-score analysis	SCN8A	NA	NA	NA	Spasticity	Spas_LKnee_ex	6	6	0	0
Patient-referenced z-score analysis	SCN8A	NA	NA	NA	Spasticity	Spas_Lelbow_Ex	6	6	0	0
Patient-referenced z-score analysis	SCN8A	NA	NA	NA	Spasticity	Spas_Lelbow_Flex	6	6	0	0
Patient-referenced z-score analysis	SCN8A	NA	NA	NA	Spasticity	Spas_Lhip_ex	6	6	0	0
Patient-referenced z-score analysis	SCN8A	NA	NA	NA	Spasticity	Spas_Lhip_flex	6	6	0	0
Patient-referenced z-score analysis	SCN8A	NA	NA	NA	Spasticity	Spas_Lknee_flex	6	6	0	0
Patient-referenced z-score analysis	SCN8A	NA	NA	NA	Spasticity	Spas_Neck_Ex	6	6	0	0
Patient-referenced z-score analysis	SCN8A	NA	NA	NA	Spasticity	Spas_Neck_Flex	6	6	0	0
Patient-referenced z-score analysis	SCN8A	NA	NA	NA	Spasticity	Spas_Relbow_Ex	6	6	0	0
Patient-referenced z-score analysis	SCN8A	NA	NA	NA	Spasticity	Spas_Relbow_Flex	6	6	0	0
Patient-referenced z-score analysis	SCN8A	NA	NA	NA	Spasticity	Spas_Rhip_ex	6	6	0	0
Patient-referenced z-score analysis	SCN8A	NA	NA	NA	Spasticity	Spas_Rhip_flex	6	6	0	0
Patient-referenced z-score analysis	SCN8A	NA	NA	NA	Spasticity	Spas_Rknee_ex	6	6	0	0
Patient-referenced z-score analysis	SCN8A	NA	NA	NA	Spasticity	Spas_Rknee_flex	6	6	0	0
